# A Survey of Open Science Attitudes and Behaviors among US Pharmacy Faculty

**DOI:** 10.1101/2024.06.20.24309260

**Authors:** Spencer E. Harpe

**Affiliations:** Professor of Pharmacy Administration Midwestern University College of Pharmacy, (Downers Grove, IL Campus) 555 31st Street, Downers Grove, IL 60515 USA

**Keywords:** Open science, Preregistration, Preprints, Open access, Data sharing, Meta-research

## Abstract

Objectives: To describe the current attitudes, behaviors, and perceived disciplinary norms related to open science practices among full-time pharmacy faculty in the US and to examine differences in attitudes and behaviors across pharmacy disciplines.

Methods: In this cross-sectional study, the Center for Open Science’s Open Scholarship Survey modules on data sharing, code sharing, materials sharing, preregistration, preprints, and open access publishing were administered to a random sample of 3,200 faculty from the AACP Roster of Pharmacy Faculty as of February 2022. Individuals with at least a 0.8 full-time equivalent faculty appointment in pharmacy practice or one of the pharmaceutical sciences were eligible to participate.

Results: Responses were obtained from 663 faculty (502 complete; 161 partial). The most positive attitudes were for open access publishing (overall mean [SD]: 4.1 [0.9]) with the lowest attitudes for study preregistration (3.2 [0.9]) and posting preprints (3.1 [1.1]). Statistically significant differences in attitudes across pharmacy disciplines were identified for data sharing, code sharing, and study preregistration. The most commonly reported open science practice was open access publishing (mean [SD], 27.7% [29.1%]). Study preregistration was the least common (mean [SD], 1.7% [7.0%]). After accounting for respondent and institutional characteristics, differences in open science behaviors were noted across pharmacy disciplines.

Conclusion: This study provides a baseline assessment of faculty attitudes towards and engagement in open science practices among US pharmacy faculty. Given the relatively low frequency with which open science practices were reported, there is considerable room for improvement in the uptake of open science practices.
