## Supplemental File 1 for "A Survey of Open Science Attitudes and Behaviors among US Pharmacy Faculty"

### Sheet: Representativeness
Comparison of Respondents to Known Faculty Characteristics (Representativeness)
	AACP Faculty Profile (2021-2022)	Respondents	Diff (Obs - Exp)
Gender
Male	0.483	0.431	-0.052
Female	0.517	0.569	0.052
Other
Discipline
Biological/Biomedical sciences	0.064	0.075	0.011
Medicinal chemistry/pharmacognosy	0.102	0.048	-0.054
Pharmaceutics	0.088	0.032	-0.056
Pharmacology	0.101	0.081	-0.02
Economic, social, and admin sciences	0.072	0.159	0.087
Pharmacy practice	0.528	0.544	0.016
PKPD/Genetics	0.014	0.02	0.006
Pharmacotherapeutics/translational science	0.032	0.04	0.008
Discipline (collapsed)
Pharmaceutical sciences	0.355	0.236	-0.119
Economic, social, and admin sciences	0.07	0.159	0.089
Pharmacy practice	0.528	0.544	0.016
Clinical and translational sciences	0.046	0.06	0.014
Position/rank
Rank
Provost	0.00131907	0	-0.00131907
Dean	0.0183204	0.004	-0.0143204
Associate Dean	0.0549612	0.0659	0.0109388
Assistant Dean	0.0378133	0.0259	-0.0119133
Professor	0.241096	0.2954	0.0543037
Associate Professor	0.303825	0.3473	0.0434747
Assistant Professor	0.317016	0.2455	-0.071516
Lecturer	0.0130441	0.002	-0.0110441
Librarian	0.00981973	0.002	-0.00781973
Other	0.0027847	0.012	0.0092153
Tenure status
Tenure eligible	0.3225	0.1437	-0.1788
Tenured	0.1426	0.3673	0.2247
Non-tenure track (tenure available)	0.4033	0.3433	-0.06
Non-tenure track (tenure not available)	0.1316	0.1457	0.0141
Race/ethnicity (AACP breakdown; mutually exclusive)
White	0.675	0.737	0.062
Black of African American	0.056	0.037	-0.019
Hispanic/Latino	0.035	0.04	0.005
Asian	0.174	0.138	-0.036
Native Hawaiian or Other Pacific Islander	0.002	0.003	0.001
American Indian or Alaska Native	0.002	0	-0.002
Multiple	0.004	0.02	0.016
Unknown	0.052	0.025	-0.027
Race/ethnicity (AACP breakdown; mutually exclusive)
Native Hawaiian/PI and American Indian/Native Alaskan combined
White	0.675	0.737	0.062
Black of African American	0.056	0.037	-0.019
Hispanic/Latino	0.035	0.04	0.005
Asian	0.174	0.138	-0.036
PI/NH/AI/NA	0.004	0.003	-0.001
Multiple	0.004	0.02	0.016
Unknown	0.052	0.025	-0.027
Abbreviations
PKPD: Pharmacokinetics and pharmacodynamics
PI: Pacific Islander
NH: Native Hawaiian
AI: American Indian
NA: Native Alaskan
