## Supplemental File 2 for "A Survey of Open Science Attitudes and Behaviors among US Pharmacy Faculty"

### Sheet: Non-response demographics
Non-response Bias Checks Based on Demographics											Non-response Bias Checks Based on Attitudes & Behaviors
	Within waves					Across waves						Within waves							Across waves
	Early (before reminder 1)	Late (on/after reminder 3)				Early (Waves 1/2)	Late (Waves 7/8)				Attitudes
Gender			p-value	Diff (Late vs. Early)				p-value	Diff (Late vs. Early)			Early (before reminder 1)		Late (on/after reminder 3)					Early (Waves 1/2)		Late (Waves 7/8)
Male	0.376	0.5	0.068	0.124		0.468	0.462	0.916	-0.006		Data sharing	Freq	%	Freq	%	p-value	Diff (Late vs. Early)		Freq	%	Freq	%	p-value	Diff (Late vs. Early)
Female	0.624	0.5		-0.124		0.532	0.538		0.006		VMA	4	0.0148148	5	0.0793651	0.044	0.0645503		5	0.046729	3	0.0254237	0.514	-0.0213052
Other											A	33	0.122222	7	0.111111		-0.0111111		10	0.0934579	14	0.118644		0.0251861
											Neither	106	0.392593	18	0.285714		-0.106878		33	0.308411	44	0.372881		0.0644701
Discipline											IF	96	0.355556	25	0.396825		0.0412698		49	0.457944	43	0.364407		-0.0935371
Biological/Biomedical sciences	0.052	0.09	0.47	0.038		0.087	0.08	0.211	-0.007		VMIF	31	0.114815	8	0.126984		0.0121693		10	0.0934579	14	0.118644		0.0251861
Medicinal chemistry/pharmacognosy	0.046	0.045		-0.001		0.044	0.056		0.012		Mean (SD)	3.4 (0.9)		3.4 (1.1)		0.691			3.5 (0.9)		3.4 (0.9)		0.839
Pharmaceutics	0.035	0.06		0.025		0.044	0.04		-0.004		Median (IQR)	3 (3, 4)		4 (3, 4)		0.903			4 (3, 4)		3 (3, 4)		0.611
Pharmacology	0.077	0.06		-0.017		0.035	0.096		0.061		% Favorable (IF/VMIF)	127	0.47	33	0.524	0.445	0.054		59	0.551	57	0.483	0.306	-0.068
Economic, social, and admin sciences	0.154	0.149		-0.005		0.2	0.136		-0.064
Pharmacy practice	0.578	0.492		-0.086		0.574	0.52		-0.054		Material sharing					p-value							p-value
PKPD/Genetics	0.014	0.045		0.031		0	0.016		0.016		VMA	3	0.0112782	4	0.0677966	0.03	0.0565184		2	0.0186916	2	0.0178571	0.927	-0.000834446
Pharmacotherapeutics/translational science	0.035	0.06		0.025		0.017	0.056		0.039		A	26	0.0977444	3	0.0508475		-0.0468969		13	0.121495	12	0.107143		-0.0143525
											Neither	91	0.342105	15	0.254237		-0.087868		31	0.28972	39	0.348214		0.0584947
Discipline (collapsed)											IF	112	0.421053	26	0.440678		0.0196253		44	0.411215	43	0.383929		-0.0272864
Pharmaceutical sciences	0.21	0.254	0.245	0.044		0.21	0.272	0.083	0.062		VMIF	34	0.12782	11	0.186441		0.0586211		17	0.158879	16	0.142857		-0.0160214
Economic, social, and admin sciences	0.154	0.149		-0.005		0.2	0.136		-0.064		Mean (SD)	3.5 (0.8)		3.6 (1.1)		0.591			3.6 (0.9)		3.5 (0.9)		0.735
Pharmacy practice	0.587	0.492		-0.095		0.574	0.52		-0.054		Median (IQR)	4 (3, 4)		4 (3, 4)		0.298			4 (3, 4)		4 (3, 4)		0.655
Clinical and translational sciences	0.049	0.104		0.055		0.017	0.072		0.055		% Favorable (IF/VMIF)	146	0.549	37	0.627	0.273	0.078		61	0.57	59	0.527	0.52
Position/rank											Code sharing					p-value							p-value
Rank											VMA	5	0.0227273	3	0.0566038	0.452	0.0338765		6	0.0594059	1	0.0108696	0.019	-0.0485364
Provost	0	0	0.242	0		0	0	0.184	0		A	22	0.1	3	0.0566038		-0.0433962		5	0.049505	13	0.141304		0.0917994
Dean	0.004	0.015		0.011		0.008	0		-0.008		Neither	88	0.4	24	0.45283		0.0528302		33	0.326733	31	0.336957		0.0102238
Associate Dean	0.066	0.076		0.01		0.043	0.079		0.036		IF	73	0.331818	18	0.339623		0.00780446		51	0.50495	35	0.380435		-0.124516
Assistant Dean	0.007	0.03		0.023		0.043	0.032		-0.011		VMIF	32	0.145455	5	0.0943396		-0.0511149		6	0.0594059	12	0.130435		0.0710288
Professor	0.308	0.303		-0.005		0.325	0.278		-0.047		Mean (SD)	3.5 (0.9)		3.4 (0.9)		0.409			3.4 (0.9)		3.5 (0.9)		0.864
Associate Professor	0.35	0.258		-0.092		0.376	0.294		-0.082		Median (IQR)	3 (3, 4)		3 (3, 4)		0.506			4 (3, 4)		4 (3, 4)		0.843
Assistant Professor	0.253	0.288		0.035		0.18	0.302		0.122		% Favorable (IF/VMIF)	105	0.477	23	0.434	0.571	-0.043		57	0.564	47	0.511	0.457	-0.053
Lecturer	0	0.015		0.015		0	0		0
Librarian	0.004	0		-0.004		0	0.008		0.008		Preregistration					p-value							p-value
Other	0.01	0.015		0.005		0.026	0.008		-0.018		VMA	8	0.0322581	4	0.0689655	0.779	0.0367075		8	0.0808081	4	0.0380952	0.655	-0.0427128
											A	30	0.120968	7	0.12069		-0.000278087		14	0.141414	14	0.133333		-0.00808081
Tenure status											Neither	121	0.487903	28	0.482759		-0.00514461		43	0.434343	49	0.466667		0.0323232
Tenure eligible	0.134	0.164	0.895	0.03		0.121	0.142	0.663	0.021		IF	69	0.278226	15	0.258621		-0.0196051		25	0.252525	31	0.295238		0.0427128
Tenured	0.369	0.373		0.004		0.397	0.402		0.005		VMIF	20	0.0806452	4	0.0689655		-0.0116796		9	0.0909091	7	0.0666667		-0.0242424
Non-tenure track (tenure available)	0.352	0.343		-0.009		0.371	0.307		-0.064		Mean (SD)	3.2 (0.9)		3.1 (1.0)		0.379			3.1 (1.0)		3.2 (0.9)		0.518
Non-tenure track (tenure not available)	0.145	0.119		-0.026		0.112	0.15		0.038		Median (IQR)	3 (3, 4)		3 (3, 4)		0.475			3 (3, 4)		3 (3, 4)		0.571
											% Favorable (IF/VMIF)	89	0.359	19	0.329	0.654	-0.03		34	0.343	38	0.362	0.783	0.019
Abbreviations											Preprint sharing					p-value							p-value
PKPD: Pharmacokinetics and pharmacodynamics											VMA	15	0.0553506	6	0.0952381	0.098	0.0398875		8	0.0733945	4	0.0350877	0.663	-0.0383068
											A	77	0.284133	9	0.142857		-0.141276		26	0.238532	33	0.289474		0.0509416
											Neither	97	0.357934	21	0.333333		-0.0246002		41	0.376147	39	0.342105		-0.0340415
											IF	58	0.214022	19	0.301587		0.0875652		26	0.238532	28	0.245614		0.00708192
											VMIF	24	0.0885609	8	0.126984		0.0384232		8	0.0733945	10	0.0877193		0.0143248
											Mean (SD)	3.0 (1.0)		3.2 (1.1)		0.128			3.0 (1.0)		3.1 (1.0)		0.655
											Median (IQR)	3 (2, 4)		3 (3, 4)		0.082			3 (2, 4)		3 (2, 4)		0.769
											% Favorable (IF/VMIF)	82	0.303	27	0.429	0.055			34	0.312	38	0.333	0.733
											OA publishing					p-value							p-value
											VMA	2	0.00706714	0	0	0.559	-0.00706714		1	0.00869565	1	0.00813008	0.984	-0.000565571
											A	10	0.0353357	4	0.0606061		0.0252704		6	0.0521739	7	0.0569106		0.00473666
											Neither	51	0.180212	16	0.242424		0.0622122		21	0.182609	19	0.154472		-0.0281372
											IF	117	0.413428	23	0.348485		-0.0649427		46	0.4	52	0.422764		0.0227642
											VMIF	103	0.363958	23	0.348485		-0.0154727		41	0.356522	44	0.357724		0.00120184
											Mean (SD)	4.1 (0.9)		4.0 (0.9)		0.37			4.0 (0.9)		4.1 (0.9)		0.855
											Median (IQR)	4 (4, 5)		4 (3, 5)		0.393			4 (4, 5)		4 (4, 5)		0.843
											% Favorable (IF/VMIF)	220	0.777	46	0.697	0.167			87	0.756	96	0.78	0.661
											Behaviors (frequency of behaviors reported)
												Early (before reminder 1)	Late (on/after reminder 3)						Early (Waves 1/2)	Late (Waves 7/8)
											Data sharing			p-value	Diff (Late vs. Early)						p-value	Diff (Late vs. Early)
											Mean	8.1 (20.8)	3.8 (9.1)	0.107	-4.3				10.7 (24.5)	8.2 (20.8)	0.408	-2.5
											Median	0 (0, 2)	0 (0, 0)	0.478	0				0 (0, 0)	0 (0, 5)	0.859	0
											% any	71 (26.4%)	14 (23.0%)	0.579	-3.4				26 (24.8%)	33 (28.0%)	0.588	3.2
											Material sharing
											Mean	5.4 (16.8)	5.3 (13.6)	0.964	-0.1				9.0 (22.8)	6.9 (18.0)	0.463	-2.1
											Median	0 (0, 0)	0 (0, 0)	0.436	0				0 (0, 0)	0 (0, 0)	0.816	0
											% any	52 (19.5%)	14 (24.1%)	0.424	4.6				22 (21.4%)	28 (24.1%)	0.625	2.7
											Code sharing
											Mean	2.4 (12.7)	1.4 (4.7)	0.594	-1				3.6 (15.2)	1.2 (5.7)	0.119	-2.4
											Median	0 (0, 0)	0 (0, 0)	0.603	0				0 (0, 0)	0 (0, 0)	0.556	0
											% any	22 (8.7%)	6 (10.9%)	0.611	2.2				12 (12.0%)	11 (10.0%)	0.643	-2
											Preregistration
											Mean	1.7 (7.6)	1.6 (4.9)	0.918	-0.1				1.4 (4.9)	1.5 (5.6)	0.889	0.1
											Median	0 (0, 0)	0 (0, 0)	0.836	0				0 (0, 0)	0 (0, 0)	0.724	0
											% any	34 (13.1)	8 (13.8)	0.884	0.7				12 (11.5)	15 (13.3)	0.699	1.8
											Preprint
											Mean	5.8 (16.6)	3.2 (8.8)	0.258	-2.6				6.4 (17.9)	7.6 (18.7)	0.632	1.2
											Median	0 (0, 1)	0 (0, 0)	0.175	0				0 (0, 1)	0 (0, 5)	0.255	0
											% any	70 (26.0)	10 (16.7)	0.127	-9.3				26 (25.0)	38 (32.2)	0.237	7.2
											OA publishing
											Mean	27.7 (29.0)	26.7 (28.0)	0.796	-1				23.3 (25.5)	32.2 (32.3)	0.024	8.9
											Median	20 (5, 50)	20 (0, 50)	0.724	0				15 (0, 40)	20 (5, 50)	0.055	5
											% any	215 (79.3)	46 (74.2)	0.375	-5.1				77 (72.0)	94 (81.0)	0.109	9
											Abbreviations for responses
											VMA	Very much against
											A	Against
											IF	In favor
											VMIF	Very much in favor
